# A specific, stable, and accessible LAMP assay targeting the HSP70 gene of *Trypanosoma cruzi*

**DOI:** 10.1101/2025.01.12.25320185

**Authors:** Sneider Alexander Gutierrez Guarnizo, Luciana Basma, Shirley Equilia, Beth Jessy Condori, Edith Malaga, Siena Defazio, Emily Arteaga, Jean Karla Velarde, Martín Obregón, Anshule Takyar, Carolina Duque, Jill Hakim, Freddy Tinajeros, Robert H Gilman, Natalie Bowman, Monica R. Mugnier

**Affiliations:** Department of International Health, Johns Hopkins University Bloomberg School of Public Health, Baltimore, MD, USA; Hospital Percy Boland Rodríguez, Ministerio de Salud Bolivia, Santa Cruz, Bolivia; Infectious Diseases Research Laboratory, Department of Cellular and Molecular Sciences, Universidad Peruana Cayetano Heredia, Lima, Perú; Molecular Microbiology and Immunology, Johns Hopkins Bloomberg School of Public Health, Baltimore, Maryland, USA; Department of Pathology, Johns Hopkins School of Medicine, Baltimore, Maryland, USA; Division of Infectious Disease, School of Medicine, University of North Carolina at Chapel Hill, Chapel Hill, North Carolina

**Keywords:** Acute Chagas, molecular diagnosis, LAMP, cost-effective method, HSP70 gene, congenital transmission

## Abstract

Diagnostic delays prevent most Chagas disease patients from receiving timely therapy during the acute phase when treatment is effective. qPCR-based diagnostic methods provide high sensitivity during this phase but require specialized equipment and complex protocols. More simple and cost-effective tools are urgently needed to optimize early Chagas disease diagnosis in low-income endemic regions. Here, we present a loop-mediated isothermal amplification (LAMP) that targets a highly conserved region in the HSP70 gene of *Trypanosoma cruzi,* the causative agent of Chagas disease. This assay demonstrates species-specific amplification across multiple parasite genetic lineages while maintaining stability after 2 hours of incubation and at least 8 months of storage at −20°C. Moreover, the assay is at least 12 times less expensive than the TaqMan qPCR that is currently routinely used for acute Chagas diagnostics. Population-based validation in 100 infants born to Chagas-positive mothers in Santa Cruz, Bolivia, yielded a specificity of 100% and sensitivity exceeding 77% when compared to a TaqMan qPCR that targets satellite DNA. This cost-effective assay holds promise for large-scale diagnosis of Chagas disease in endemic regions with limited resources.
