## Supplementary File 2 for "A specific, stable, and accessible LAMP assay targeting the HSP70 gene of *Trypanosoma cruzi*"

### Sheet: Sheet1
SupFile2. Primers sequences for the LAMP-PCR TcHSP70 assay
Primer	Label	Sequence 5-3’	Primer length	Purification method	DNA Oligo
TcH_1	FIP (F1c-F2)	TCGCGCTGTTCCTTGTCCTGCG GCCTGAGCAAGGCGGACATTG	43	Standard Desalting	25 nmole
TcH_2	BIP (B1c-B2)	CGGTCTTGAGAACTACGCATTTTCGTGTCGGCCTCCTCAATCTTG	45	Standard Desalting	25 nmole
TcH_3	F3	AAGCGCAACCAGATTGTCATCACG	24	Standard Desalting	25 nmole
TcH_4	B3	TCCACGGCACTCGTAATCGTGT	22	Standard Desalting	25 nmole
TcH_5	FL	CTTGGCAGCCTCGGACACCA	20	Standard Desalting	25 nmole
TcH_6	BL	TAAACGAGCCGAACGTCGC	19	Standard Desalting	25 nmole
