## Supplementary File 4 for "A specific, stable, and accessible LAMP assay targeting the HSP70 gene of *Trypanosoma cruzi*"

### Sheet: Gutierrez 2024
	SupFile3. Heterodimer evaluation for LAMP-PCR TcHSP70 primers by Oligoanalyzer
				F3	B3	F2	B2	F1c	B1c	FL	BL
				AAGCGCAACCAGATTGTCATCACG	TCCACGGCACTCGTAATCGTGT	GCCTGAGCAAGGCGGACATTG	TGTCGGCCTCCTCAATCTTG	TCGCGCTGTTCCTTGTCCTGCG	CGGTCTTGAGAACTACGCATTTTCG	CTTGGCAGCCTCGGACACCA	TAAACGAGCCGAACGTCGC
	F3	AAGCGCAACCAGATTGTCATCACG	F3		-6.91	-6.75	-8.55	-11.49	-6.75	-5.02	-6.75
	B3	TCCACGGCACTCGTAATCGTGT	B3	-6.91		-6.21	-6.21	5.09	-5.91	-6.21	-9.82
	F2	GCCTGAGCAAGGCGGACATTG	F2	-6.75	-6.21		-7.81	-8.57	-6.75	-7.81	-6.75
	B2	TGTCGGCCTCCTCAATCTTG	B2	-8.55	-6.21	-7.81		-3.9	-7.07	-6.21	-11.4
	F1c	TCGCGCTGTTCCTTGTCCTGCG	F1c	-11.49	5.09	-8.57	-3.9		-8.7	-7.94	-6.75
	B1c	CGGTCTTGAGAACTACGCATTTTCG	B1c	-6.75	-5.91	-6.75	-7.07	-8.7		-4.41	-7.13
	FL	CTTGGCAGCCTCGGACACCA	FL	-5.02	-6.21	-7.81	-6.21	-7.94	-4.41		-8.26
	BL	TAAACGAGCCGAACGTCGC	BL	-6.75	-9.82	-6.75	-11.4	-6.75	-7.13	-8.26
	* The delta G value as kcal/mol.
