## Supplementary File 5 for "A specific, stable, and accessible LAMP assay targeting the HSP70 gene of *Trypanosoma cruzi*"

### Sheet: Dilution 10 factor
Strain	Strain2	DTU	Area	Sample	DNAng_ul	Mean	Min	Max	Replicate
TcIII_Col_DTU-III	TcIII_Col	III	1420	1	0.5	191.111	98	255	1
TcIII_Col_DTU-III	TcIII_Col	III	1420	2	0.05	192.528	128	255	1
TcIII_Col_DTU-III	TcIII_Col	III	1420	3	0.005	204.805	112	255	1
TcIII_Col_DTU-III	TcIII_Col	III	1420	4	0.0005	37.088	12	47	1
TcIII_Col_DTU-III	TcIII_Col	III	1420	5	5e-05	36.958	24	48	1
TcIII_Col_DTU-III	TcIII_Col	III	1420	6	5e-06	37.271	22	48	1
TcIII_Col_DTU-III	TcIII_Col	III	1420	7	5e-07	39.128	25	49	1
TcIII_Col_DTU-III	TcIII_Col	III	1420	8	5e-08	39.116	20	50	1
TcIII_Col_DTU-III	TcIII_Col	III	1420	1	0.5	241.808	155	255	2
TcIII_Col_DTU-III	TcIII_Col	III	1420	2	0.05	241.267	114	255	2
TcIII_Col_DTU-III	TcIII_Col	III	1420	3	0.005	232.776	139	255	2
TcIII_Col_DTU-III	TcIII_Col	III	1420	4	0.0005	47.787	21	79	2
TcIII_Col_DTU-III	TcIII_Col	III	1420	5	5e-05	40.815	6	71	2
TcIII_Col_DTU-III	TcIII_Col	III	1420	6	5e-06	40.445	19	54	2
TcIII_Col_DTU-III	TcIII_Col	III	1420	7	5e-07	38.751	3	53	2
TcIII_Col_DTU-III	TcIII_Col	III	1420	8	5e-08	40.735	6	56	2
TcIII_Col_DTU-III	TcIII_Col	III	1420	1	0.5	247.367	152	255	3
TcIII_Col_DTU-III	TcIII_Col	III	1420	2	0.05	254.03	207	255	3
TcIII_Col_DTU-III	TcIII_Col	III	1420	3	0.005	249.374	90	255	3
TcIII_Col_DTU-III	TcIII_Col	III	1420	4	0.0005	50.29	13	62	3
TcIII_Col_DTU-III	TcIII_Col	III	1420	5	5e-05	48.688	24	72	3
TcIII_Col_DTU-III	TcIII_Col	III	1420	6	5e-06	45.444	12	67	3
TcIII_Col_DTU-III	TcIII_Col	III	1420	7	5e-07	46.368	25	71	3
TcIII_Col_DTU-III	TcIII_Col	III	1420	8	5e-08	43.801	27	57	3
CL_DTU-VI	CL	VI	1420	1	0.5	212.937	128	255	1
CL_DTU-VI	CL	VI	1420	2	0.05	213.254	116	255	1
CL_DTU-VI	CL	VI	1420	3	0.005	199.546	120	255	1
CL_DTU-VI	CL	VI	1420	4	0.0005	37.075	26	48	1
CL_DTU-VI	CL	VI	1420	5	5e-05	36.723	7	49	1
CL_DTU-VI	CL	VI	1420	6	5e-06	42.465	22	54	1
CL_DTU-VI	CL	VI	1420	7	5e-07	38.494	24	50	1
CL_DTU-VI	CL	VI	1420	8	5e-08	37.127	20	51	1
CL_DTU-VI	CL	VI	1420	1	0.5	231.227	101	255	2
CL_DTU-VI	CL	VI	1420	2	0.05	229.337	132	255	2
CL_DTU-VI	CL	VI	1420	3	0.005	218.686	79	255	2
CL_DTU-VI	CL	VI	1420	4	0.0005	45.177	31	57	2
CL_DTU-VI	CL	VI	1420	5	5e-05	38.975	4	51	2
CL_DTU-VI	CL	VI	1420	6	5e-06	40.113	21	54	2
CL_DTU-VI	CL	VI	1420	7	5e-07	43.947	30	57	2
CL_DTU-VI	CL	VI	1420	8	5e-08	40.203	25	53	2
CL_DTU-VI	CL	VI	1420	1	0.5	242.832	127	255	3
CL_DTU-VI	CL	VI	1420	2	0.05	239.074	119	255	3
CL_DTU-VI	CL	VI	1420	3	0.005	236.085	133	255	3
CL_DTU-VI	CL	VI	1420	4	0.0005	48.657	25	72	3
CL_DTU-VI	CL	VI	1420	5	5e-05	41.837	7	57	3
CL_DTU-VI	CL	VI	1420	6	5e-06	42.544	17	57	3
CL_DTU-VI	CL	VI	1420	7	5e-07	40.584	22	55	3
CL_DTU-VI	CL	VI	1420	8	5e-08	40.672	15	56	3
Dm28c_DTU-I	Dm28c	I	1420	1	0.5	230.134	155	255	1
Dm28c_DTU-I	Dm28c	I	1420	2	0.05	224.723	151	255	1
Dm28c_DTU-I	Dm28c	I	1420	3	0.005	183.076	117	214	1
Dm28c_DTU-I	Dm28c	I	1420	4	0.0005	25.561	21	31	1
Dm28c_DTU-I	Dm28c	I	1420	5	5e-05	22.763	5	28	1
Dm28c_DTU-I	Dm28c	I	1420	6	5e-06	22.623	16	27	1
Dm28c_DTU-I	Dm28c	I	1420	7	5e-07	20.764	3	25	1
Dm28c_DTU-I	Dm28c	I	1420	1	0.5	207.023	119	253	2
Dm28c_DTU-I	Dm28c	I	1420	2	0.05	242.68	97	255	2
Dm28c_DTU-I	Dm28c	I	1420	3	0.005	205.972	104	252	2
Dm28c_DTU-I	Dm28c	I	1420	4	0.0005	31.432	16	37	2
Dm28c_DTU-I	Dm28c	I	1420	5	5e-05	30.885	14	38	2
Dm28c_DTU-I	Dm28c	I	1420	6	5e-06	29.27	0	37	2
Dm28c_DTU-I	Dm28c	I	1420	7	5e-07	30.282	4	38	2
Dm28c_DTU-I	Dm28c	I	1420	1	0.5	252.485	170	255	3
Dm28c_DTU-I	Dm28c	I	1420	2	0.05	249.27	133	255	3
Dm28c_DTU-I	Dm28c	I	1420	3	0.005	172.43	50	206	3
Dm28c_DTU-I	Dm28c	I	1420	4	0.0005	28.408	3	35	3
Dm28c_DTU-I	Dm28c	I	1420	5	5e-05	27.103	19	33	3
Dm28c_DTU-I	Dm28c	I	1420	6	5e-06	24.296	2	29	3
Dm28c_DTU-I	Dm28c	I	1420	7	5e-07	26.091	13	32	3
Tulahuen_DTU-VI	Tulahuen	VI	1420	1	0.5	205.301	119	255	1
Tulahuen_DTU-VI	Tulahuen	VI	1420	2	0.05	202.509	104	255	1
Tulahuen_DTU-VI	Tulahuen	VI	1420	3	0.005	194.412	124	255	1
Tulahuen_DTU-VI	Tulahuen	VI	1420	4	0.0005	46.902	33	61	1
Tulahuen_DTU-VI	Tulahuen	VI	1420	5	5e-05	34.381	23	44	1
Tulahuen_DTU-VI	Tulahuen	VI	1420	6	5e-06	35.445	15	47	1
Tulahuen_DTU-VI	Tulahuen	VI	1420	7	5e-07	43.241	30	55	1
Tulahuen_DTU-VI	Tulahuen	VI	1420	8	5e-08	34.606	19	48	1
Tulahuen_DTU-VI	Tulahuen	VI	1420	1	0.5	240.956	116	255	2
Tulahuen_DTU-VI	Tulahuen	VI	1420	2	0.05	247.575	180	255	2
Tulahuen_DTU-VI	Tulahuen	VI	1420	3	0.005	243.154	155	255	2
Tulahuen_DTU-VI	Tulahuen	VI	1420	4	0.0005	55.637	36	68	2
Tulahuen_DTU-VI	Tulahuen	VI	1420	5	5e-05	54.906	13	74	2
Tulahuen_DTU-VI	Tulahuen	VI	1420	6	5e-06	53.488	29	66	2
Tulahuen_DTU-VI	Tulahuen	VI	1420	7	5e-07	52.123	23	64	2
Tulahuen_DTU-VI	Tulahuen	VI	1420	8	5e-08	49.625	26	62	2
Tulahuen_DTU-VI	Tulahuen	VI	1420	1	0.5	252.29	184	255	3
Tulahuen_DTU-VI	Tulahuen	VI	1420	2	0.05	249.239	168	255	3
Tulahuen_DTU-VI	Tulahuen	VI	1420	3	0.005	241.877	146	255	3
Tulahuen_DTU-VI	Tulahuen	VI	1420	4	0.0005	52.724	25	75	3
Tulahuen_DTU-VI	Tulahuen	VI	1420	5	5e-05	45.061	28	63	3
Tulahuen_DTU-VI	Tulahuen	VI	1420	6	5e-06	47.269	31	74	3
Tulahuen_DTU-VI	Tulahuen	VI	1420	7	5e-07	45.622	21	65	3
Tulahuen_DTU-VI	Tulahuen	VI	1420	8	5e-08	47.342	32	75	3
Sylvio_DTU-I	Sylvio	I	1420	1	0.5	253.412	181	255	1
Sylvio_DTU-I	Sylvio	I	1420	2	0.05	246.499	72	255	1
Sylvio_DTU-I	Sylvio	I	1420	3	0.005	190.631	78	255	1
Sylvio_DTU-I	Sylvio	I	1420	4	0.0005	46.391	33	61	1
Sylvio_DTU-I	Sylvio	I	1420	5	5e-05	43.516	22	58	1
Sylvio_DTU-I	Sylvio	I	1420	6	5e-06	38.425	18	52	1
Sylvio_DTU-I	Sylvio	I	1420	1	0.5	253.289	163	255	2
Sylvio_DTU-I	Sylvio	I	1420	2	0.05	237.734	180	255	2
Sylvio_DTU-I	Sylvio	I	1420	3	0.005	218.773	172	245	2
Sylvio_DTU-I	Sylvio	I	1420	4	0.0005	31.795	24	41	2
Sylvio_DTU-I	Sylvio	I	1420	5	5e-05	25.966	19	30	2
Sylvio_DTU-I	Sylvio	I	1420	6	5e-06	29.049	17	33	2
Sylvio_DTU-I	Sylvio	I	1420	1	0.5	223.913	162	255	3
Sylvio_DTU-I	Sylvio	I	1420	2	0.05	176.992	122	196	3
Sylvio_DTU-I	Sylvio	I	1420	3	0.005	171.059	108	221	3
Sylvio_DTU-I	Sylvio	I	1420	4	0.0005	39.087	9	53	3
Sylvio_DTU-I	Sylvio	I	1420	5	5e-05	36.734	28	47	3
Sylvio_DTU-I	Sylvio	I	1420	6	5e-06	29.454	5	37	3
Perú_DTU-II	Perú	II	1420	1	0.5	203.214	121	255	1
Perú_DTU-II	Perú	II	1420	2	0.05	231.094	153	255	1
Perú_DTU-II	Perú	II	1420	3	0.005	222.225	137	255	1
Perú_DTU-II	Perú	II	1420	4	0.0005	36.363	20	45	1
Perú_DTU-II	Perú	II	1420	5	5e-05	34.732	26	45	1
Perú_DTU-II	Perú	II	1420	6	5e-06	31.699	20	41	1
Perú_DTU-II	Perú	II	1420	7	5e-07	31.907	24	41	1
Perú_DTU-II	Perú	II	1420	8	5e-08	28.309	22	36	1
Perú_DTU-II	Perú	II	1420	1	0.5	233.763	84	255	2
Perú_DTU-II	Perú	II	1420	2	0.05	203.655	106	255	2
Perú_DTU-II	Perú	II	1420	3	0.005	213.603	135	255	2
Perú_DTU-II	Perú	II	1420	4	0.0005	190.368	105	255	2
Perú_DTU-II	Perú	II	1420	5	5e-05	32.112	21	39	2
Perú_DTU-II	Perú	II	1420	6	5e-06	29.12	16	37	2
Perú_DTU-II	Perú	II	1420	7	5e-07	29.29	21	36	2
Perú_DTU-II	Perú	II	1420	8	5e-08	26.83	16	33	2
Perú_DTU-II	Perú	II	1420	1	0.5	231.099	122	255	3
Perú_DTU-II	Perú	II	1420	2	0.05	230.635	98	255	3
Perú_DTU-II	Perú	II	1420	3	0.005	241.387	152	255	3
Perú_DTU-II	Perú	II	1420	4	0.0005	38.053	22	48	3
Perú_DTU-II	Perú	II	1420	5	5e-05	35.279	23	44	3
Perú_DTU-II	Perú	II	1420	6	5e-06	29.611	19	40	3
Perú_DTU-II	Perú	II	1420	7	5e-07	30.893	15	39	3
Perú_DTU-II	Perú	II	1420	8	5e-08	25.211	9	32	3
VT-1_DTU-IV	VT-1	IV	1420	1	0.5	203.067	90	255	1
VT-1_DTU-IV	VT-1	IV	1420	2	0.05	231.251	154	255	1
VT-1_DTU-IV	VT-1	IV	1420	3	0.005	218.387	112	255	1
VT-1_DTU-IV	VT-1	IV	1420	4	0.0005	37.986	25	51	1
VT-1_DTU-IV	VT-1	IV	1420	5	5e-05	35.33	12	44	1
VT-1_DTU-IV	VT-1	IV	1420	6	5e-06	36.947	21	47	1
VT-1_DTU-IV	VT-1	IV	1420	7	5e-07	33.859	21	44	1
VT-1_DTU-IV	VT-1	IV	1420	8	5e-08	34.039	24	46	1
VT-1_DTU-IV	VT-1	IV	1420	1	0.5	206.753	108	255	2
VT-1_DTU-IV	VT-1	IV	1420	2	0.05	225.033	120	255	2
VT-1_DTU-IV	VT-1	IV	1420	3	0.005	212.665	107	255	2
VT-1_DTU-IV	VT-1	IV	1420	4	0.0005	35.562	27	43	2
VT-1_DTU-IV	VT-1	IV	1420	5	5e-05	35.227	21	43	2
VT-1_DTU-IV	VT-1	IV	1420	6	5e-06	32.337	18	40	2
VT-1_DTU-IV	VT-1	IV	1420	7	5e-07	33.104	13	40	2
VT-1_DTU-IV	VT-1	IV	1420	8	5e-08	31.931	13	39	2
VT-1_DTU-IV	VT-1	IV	1420	1	0.5	238.073	117	255	3
VT-1_DTU-IV	VT-1	IV	1420	2	0.05	240.301	117	255	3
VT-1_DTU-IV	VT-1	IV	1420	3	0.005	238.76	117	255	3
VT-1_DTU-IV	VT-1	IV	1420	4	0.0005	41.772	20	53	3
VT-1_DTU-IV	VT-1	IV	1420	5	5e-05	38.768	20	49	3
VT-1_DTU-IV	VT-1	IV	1420	6	5e-06	35.489	17	45	3
VT-1_DTU-IV	VT-1	IV	1420	7	5e-07	36.668	19	48	3
VT-1_DTU-IV	VT-1	IV	1420	8	5e-08	29.261	9	38	3

### Sheet: Extendend dilutions
Strain	Replicate	Sample	ng	Area	Mean	Min	Max
Dm28c-TcI	1	1	0.01	1164	188.594	120	253
Dm28c-TcI	1	2	0.005	1164	204.624	135	255
Dm28c-TcI	1	3	0.0025	1164	228.066	151	255
Dm28c-TcI	1	4	0.00125	1164	215.043	133	255
Dm28c-TcI	1	5	0.000625	1164	29.971	20	39
Dm28c-TcI	1	6	0.0003125	1164	29.834	22	38
Dm28c-TcI	1	7	0.00015625	1164	28.96	17	37
Dm28c-TcI	1	8	0	1164	28.447	19	36
Dm28c-TcI	2	1	0.01	1164	180.061	100	244
Dm28c-TcI	2	2	0.005	1164	185.183	118	239
Dm28c-TcI	2	3	0.0025	1164	188.198	124	243
Dm28c-TcI	2	4	0.00125	1164	200.622	125	255
Dm28c-TcI	2	5	0.000625	1164	26.493	20	33
Dm28c-TcI	2	6	0.0003125	1164	25.724	15	34
Dm28c-TcI	2	7	0.00015625	1164	24.314	16	31
Dm28c-TcI	2	8	0	1164	23.829	17	31
Perú-TcII	1	1	0.01	1164	222.794	124	255
Perú-TcII	1	2	0.005	1164	218.995	129	255
Perú-TcII	1	3	0.0025	1164	228.024	98	255
Perú-TcII	1	4	0.00125	1164	207.119	107	255
Perú-TcII	1	5	0.000625	1164	31.117	18	40
Perú-TcII	1	6	0.0003125	1164	29.82	15	37
Perú-TcII	1	7	0.00015625	1164	32.17	23	39
Perú-TcII	1	8	0	1164	26.925	15	33
Perú-TcII	2	1	0.01	1164	247.573	165	255
Perú-TcII	2	2	0.005	1164	250.503	159	255
Perú-TcII	2	3	0.0025	1164	247.099	112	255
Perú-TcII	2	4	0.00125	1164	238.776	120	255
Perú-TcII	2	5	0.000625	1164	34.569	24	43
Perú-TcII	2	6	0.0003125	1164	32.198	7	42
Perú-TcII	2	7	0.00015625	1164	31.331	14	40
Perú-TcII	2	8	0	1164	30.832	4	39
