## Supplementary File 6 for "A specific, stable, and accessible LAMP assay targeting the HSP70 gene of *Trypanosoma cruzi*"

### Sheet: Sheet1
Isolate	Genome size Mb	Genome size bp	Genome size source	Amount of DNA (ng)	Number of equivalent genomic copies	Hsp70 copies per genome	Numbe of equivalent parasites	Number of parasites/mL
G	112.17	112170000	10.1371/journal.pone.0023042	0.00125	1.017	88	0.0115568	11.5568
Dm28c	111.4	111400000	10.1371/journal.pone.0023042	0.00125	1.024	88	0.0116364	11.6364
Tc1161	144.2	144200000	10.1371/journal.pone.0023042	0.00125	7.909	88	0.089875	89.875
Y	157.49	157490000	10.1371/journal.pone.0023042	0.00125	7.242	88	0.0822955	82.2955
Esmeraldo	142.42	142420000	10.1371/journal.pone.0023042	0.00125	8.008	88	0.091	91
SO3-cl5	168.6	168600000	10.1371/journal.pone.0023042	0.00125	6.765	88	0.076875	76.875
CL	175.34	175340000	10.1371/journal.pone.0023042	0.00125	6.505	88	0.0739205	73.9205
CL14	140.03	140030000	10.1371/journal.pone.0023042	0.00125	8.145	88	0.0925568	92.5568
CL Brener	152.12	152120000	10.1371/journal.pone.0023042	0.00125	7.498	88	0.0852045	85.2045
