## Supplementary File 7 for "A specific, stable, and accessible LAMP assay targeting the HSP70 gene of *Trypanosoma cruzi*"

### Sheet: processed
SupFile5. Comparison of the limit of detection between the LAMP Hsp70 assay and SatDNA qPCR
Well	Sample Name	Replicate	Cт Cruzi	CT IAC	Result	Cт Mean	Cт SD	Result in LAMP-PCR using the same sample
A1	Dil 3	1	17.9721	18.3932	Positive	17.899	0.116441	Positive
A2	Dil 3	2	17.9603	18.1764	Positive	17.899	0.116441	Positive
A3	Dil 3	3	17.7647	17.6874	Positive	17.899	0.116441	Positive
B1	Dil 4	1	21.8603	22.2362	Positive	21.7847	0.0749772	Positive
B2	Dil 4	2	21.7835	22.1966	Positive	21.7847	0.0749772	Positive
B3	Dil 4	3	21.7103	21.3516	Positive	21.7847	0.0749772	Positive
C1	Dil 5	1	24.9101	25.2218	Positive	24.8762	0.0643964	Positive
C2	Dil 5	2	24.9165	25.1234	Positive	24.8762	0.0643964	Positive
C3	Dil 5	3	24.8019	24.8092	Positive	24.8762	0.0643964	Positive
D1	Dil 6	1	28.2756	27.7503	Positive	28.3673	0.264804	Positive
D2	Dil 6	2	28.6658	27.8503	Positive	28.3673	0.264804	Positive
D3	Dil 6	3	28.1606	27.212	Positive	28.3673	0.264804	Positive
E1	Dil 7	1	31.9501	29.2887	Positive	32.4377	0.447586	Negative
E2	Dil 7	2	32.8299	29.3978	Positive	32.4377	0.447586	Negative
E3	Dil 7	3	32.533	28.8175	Positive	32.4377	0.447586	Negative
F1	Humam DNA	1	Undetermined	Undetermined	Undetermined	na	na	Negative
F2	Humam DNA	2	Undetermined	Undetermined	Undetermined	na	na	Negative
F3	Humam DNA	3	Undetermined	Undetermined	Undetermined	na	na	Negative
G1	IAC	1	Undetermined	27.3486	Undetermined	27.0023	0.3	Negative
G2	IAC	2	Undetermined	26.8764	Undetermined	26.8292	0.3	Negative
G3	IAC	3	Undetermined	26.7819	Undetermined	26.7819	0.3	Negative
H1	NTC	1	Undetermined	Undetermined	Undetermined	na	na	Negative
H2	NTC	2	Undetermined	Undetermined	Undetermined	na	na	Negative
H3	NTC	3	Undetermined	Undetermined	Undetermined	na	na	Negative

### Sheet: Raw
Block Type	96well
Chemistry	TAQMAN
Experiment File Name	E:\sneider LAMP\Assay Cruzi IAC 9-17-2024.eds
Experiment Run End Time	2024-09-17 14:09:31 PM EDT
Instrument Type	steponeplus
Passive Reference	ROX
Well	Sample Name	Target Name	Task	Reporter	Quencher	Cт	Cт Mean	Cт SD	Quantity	Quantity Mean	Quantity SD	Automatic Ct Threshold	Ct Threshold	Automatic Baseline	Baseline Start	Baseline End	Comments	NOAMP	EXPFAIL
A1	Dil 3	CRUZI	UNKNOWN	FAM	NFQ-MGB	17.9721	17.899	0.116441				TRUE	0.161502	TRUE	3	12		N	N
A1	Dil 3	IAC	UNKNOWN	VIC	NFQ-MGB	18.3932	18.0857	0.361538				TRUE	0.0134626	TRUE	3	16		N	N
A2	Dil 3	CRUZI	UNKNOWN	FAM	NFQ-MGB	17.9603	17.899	0.116441				TRUE	0.161502	TRUE	3	13		N	N
A2	Dil 3	IAC	UNKNOWN	VIC	NFQ-MGB	18.1764	18.0857	0.361538				TRUE	0.0134626	TRUE	3	16		N	N
A3	Dil 3	CRUZI	UNKNOWN	FAM	NFQ-MGB	17.7647	17.899	0.116441				TRUE	0.161502	TRUE	3	13		N	N
A3	Dil 3	IAC	UNKNOWN	VIC	NFQ-MGB	17.6874	18.0857	0.361538				TRUE	0.0134626	TRUE	3	16		N	N
A4																		N	N
A5																		N	N
A6																		N	N
A7																		N	N
A8																		N	N
A9																		N	N
A10																		N	N
A11																		N	N
A12																		N	N
B1	Dil 4	CRUZI	UNKNOWN	FAM	NFQ-MGB	21.8603	21.7847	0.0749772				TRUE	0.161502	TRUE	3	17		N	N
B1	Dil 4	IAC	UNKNOWN	VIC	NFQ-MGB	22.2362	21.9281	0.499723				TRUE	0.0134626	TRUE	3	20		N	N
B2	Dil 4	CRUZI	UNKNOWN	FAM	NFQ-MGB	21.7835	21.7847	0.0749772				TRUE	0.161502	TRUE	3	17		N	N
B2	Dil 4	IAC	UNKNOWN	VIC	NFQ-MGB	22.1966	21.9281	0.499723				TRUE	0.0134626	TRUE	3	20		N	N
B3	Dil 4	CRUZI	UNKNOWN	FAM	NFQ-MGB	21.7103	21.7847	0.0749772				TRUE	0.161502	TRUE	3	17		N	N
B3	Dil 4	IAC	UNKNOWN	VIC	NFQ-MGB	21.3516	21.9281	0.499723				TRUE	0.0134626	TRUE	3	19		N	N
B4																		N	N
B5																		N	N
B6																		N	N
B7																		N	N
B8																		N	N
B9																		N	N
B10																		N	N
B11																		N	N
B12																		N	N
C1	Dil 5	CRUZI	UNKNOWN	FAM	NFQ-MGB	24.9101	24.8762	0.0643964				TRUE	0.161502	TRUE	3	20		N	N
C1	Dil 5	IAC	UNKNOWN	VIC	NFQ-MGB	25.2218	25.0515	0.215483				TRUE	0.0134626	TRUE	3	23		N	N
C2	Dil 5	CRUZI	UNKNOWN	FAM	NFQ-MGB	24.9165	24.8762	0.0643964				TRUE	0.161502	TRUE	3	20		N	N
C2	Dil 5	IAC	UNKNOWN	VIC	NFQ-MGB	25.1234	25.0515	0.215483				TRUE	0.0134626	TRUE	3	23		N	N
C3	Dil 5	CRUZI	UNKNOWN	FAM	NFQ-MGB	24.8019	24.8762	0.0643964				TRUE	0.161502	TRUE	3	20		N	N
C3	Dil 5	IAC	UNKNOWN	VIC	NFQ-MGB	24.8092	25.0515	0.215483				TRUE	0.0134626	TRUE	3	24		N	N
C4																		N	N
C5																		N	N
C6																		N	N
C7																		N	N
C8																		N	N
C9																		N	N
C10																		N	N
C11																		N	N
C12																		N	N
D1	Dil 6	CRUZI	UNKNOWN	FAM	NFQ-MGB	28.2756	28.3673	0.264804				TRUE	0.161502	TRUE	3	24		N	N
D1	Dil 6	IAC	UNKNOWN	VIC	NFQ-MGB	27.7503	27.6042	0.343342				TRUE	0.0134626	TRUE	3	27		N	N
D2	Dil 6	CRUZI	UNKNOWN	FAM	NFQ-MGB	28.6658	28.3673	0.264804				TRUE	0.161502	TRUE	3	24		N	N
D2	Dil 6	IAC	UNKNOWN	VIC	NFQ-MGB	27.8503	27.6042	0.343342				TRUE	0.0134626	TRUE	3	27		N	N
D3	Dil 6	CRUZI	UNKNOWN	FAM	NFQ-MGB	28.1606	28.3673	0.264804				TRUE	0.161502	TRUE	3	23		N	N
D3	Dil 6	IAC	UNKNOWN	VIC	NFQ-MGB	27.212	27.6042	0.343342				TRUE	0.0134626	TRUE	3	26		N	N
D4																		N	N
D5																		N	N
D6																		N	N
D7																		N	N
D8																		N	N
D9																		N	N
D10																		N	N
D11																		N	N
D12																		N	N
E1	Dil 7	CRUZI	UNKNOWN	FAM	NFQ-MGB	31.9501	32.4377	0.447586				TRUE	0.161502	TRUE	3	27		N	N
E1	Dil 7	IAC	UNKNOWN	VIC	NFQ-MGB	29.2887	29.168	0.308394				TRUE	0.0134626	TRUE	3	28		N	N
E2	Dil 7	CRUZI	UNKNOWN	FAM	NFQ-MGB	32.8299	32.4377	0.447586				TRUE	0.161502	TRUE	3	28		N	N
E2	Dil 7	IAC	UNKNOWN	VIC	NFQ-MGB	29.3978	29.168	0.308394				TRUE	0.0134626	TRUE	3	28		N	N
E3	Dil 7	CRUZI	UNKNOWN	FAM	NFQ-MGB	32.533	32.4377	0.447586				TRUE	0.161502	TRUE	3	28		N	N
E3	Dil 7	IAC	UNKNOWN	VIC	NFQ-MGB	28.8175	29.168	0.308394				TRUE	0.0134626	TRUE	3	28		N	N
E4																		N	N
E5																		N	N
E6																		N	N
E7																		N	N
E8																		N	N
E9																		N	N
E10																		N	N
E11																		N	N
E12																		N	N
F1	Humam DNA	CRUZI	UNKNOWN	FAM	NFQ-MGB	Undetermined						TRUE	0.161502	TRUE	3	39		Y	Y
F1	Humam DNA	IAC	UNKNOWN	VIC	NFQ-MGB	Undetermined						TRUE	0.0134626	TRUE	3	39		Y	Y
F2	Humam DNA	CRUZI	UNKNOWN	FAM	NFQ-MGB	Undetermined						TRUE	0.161502	TRUE	3	35		Y	Y
F2	Humam DNA	IAC	UNKNOWN	VIC	NFQ-MGB	Undetermined						TRUE	0.0134626	TRUE	3	39		Y	Y
F3	Humam DNA	CRUZI	UNKNOWN	FAM	NFQ-MGB	Undetermined						TRUE	0.161502	TRUE	3	39		Y	Y
F3	Humam DNA	IAC	UNKNOWN	VIC	NFQ-MGB	Undetermined						TRUE	0.0134626	TRUE	3	39		Y	Y
F4																		N	N
F5																		N	N
F6																		N	N
F7																		N	N
F8																		N	N
F9																		N	N
F10																		N	N
F11																		N	N
F12																		N	N
G1	IAC	CRUZI	UNKNOWN	FAM	NFQ-MGB	Undetermined						TRUE	0.161502	TRUE	3	39		N	Y
G1	IAC	IAC	UNKNOWN	VIC	NFQ-MGB	27.3486	27.0023	0.303592				TRUE	0.0134626	TRUE	3	26		N	Y
G2	IAC	CRUZI	UNKNOWN	FAM	NFQ-MGB	Undetermined						TRUE	0.161502	TRUE	3	39		N	Y
G2	IAC	IAC	UNKNOWN	VIC	NFQ-MGB	26.8764	27.0023	0.303592				TRUE	0.0134626	TRUE	3	26		N	Y
G3	IAC	CRUZI	UNKNOWN	FAM	NFQ-MGB	Undetermined						TRUE	0.161502	TRUE	3	39		N	Y
G3	IAC	IAC	UNKNOWN	VIC	NFQ-MGB	26.7819	27.0023	0.303592				TRUE	0.0134626	TRUE	3	26		N	Y
G4																		N	N
G5																		N	N
G6																		N	N
G7																		N	N
G8																		N	N
G9																		N	N
G10																		N	N
G11																		N	N
G12																		N	N
H1	NTC	CRUZI	NTC	FAM	NFQ-MGB	Undetermined						TRUE	0.161502	TRUE	3	35		N	N
H1	NTC	IAC	NTC	VIC	NFQ-MGB	Undetermined						TRUE	0.0134626	TRUE	3	39		N	N
H2	NTC	CRUZI	NTC	FAM	NFQ-MGB	Undetermined						TRUE	0.161502	TRUE	3	39		N	N
H2	NTC	IAC	NTC	VIC	NFQ-MGB	Undetermined						TRUE	0.0134626	TRUE	3	39		N	N
H3	NTC	CRUZI	NTC	FAM	NFQ-MGB	Undetermined						TRUE	0.161502	TRUE	3	39		N	N
H3	NTC	IAC	NTC	VIC	NFQ-MGB	Undetermined						TRUE	0.0134626	TRUE	3	39		N	N
H4																		N	N
H5																		N	N
H6																		N	N
H7																		N	N
H8																		N	N
H9																		N	N
H10																		N	N
H11																		N	N
H12																		N	N
