## Supplementary File 8 for "A specific, stable, and accessible LAMP assay targeting the HSP70 gene of *Trypanosoma cruzi*"

### Sheet: Reagents
Cost of reagents in T.cruzi LAMP-PCR using SYBRgreen
Reagent	Concentration	Catalog number	Volume (mL)	Price	Price per uL	uL per reaction	Price per reaction
Nuclease-Free Water	NA	10977015	500	28.83	5.766e-05	3.38	0.000194891
Deoxynucleotide (dNTP) Solution Mix	10mM	N0447L	4	204.82	0.051205	0.5	0.0256025
Magnesium Sulfate (MgSO4) Solution	100mM	B1003S	6	19.44	0.00324	0.8	0.002592
Betaine	5M	B0300-5VL	7.5	99.4	0.0132533	5	0.0662667
Isothermal amplification buffer-20mM Tris-HCl (pH 8.8)	20mM	B0537S	6	23.92	0.00398667	2.52	0.0100464
Bst 2.0 DNA Polymerase - 8000 units	10X	M0537L	1	232	0.232	1	0.232
SYBR™ Green I Nucleic Acid Gel Stain	1000X	S7563	5	406.55	0.08131	2	0.16262
Primer 1 FIP (F1c-F2)	10 uM	25 nmole DNA oligo IDT	2.82	7.17	0.00254255	4	0.0101702
Primer 2 BIP (B1c-B2)	10 uM	25 nmole DNA oligo IDT	2.99	7.5	0.00250836	4	0.0100334
Primer 3 F3	10 uM	25 nmole DNA oligo IDT	2.59	4	0.0015444	0.5	0.000772201
Primer 4 B3	10 uM	25 nmole DNA oligo IDT	3.68	3.67	0.000997283	0.5	0.000498641
Primer 5 FL	10 uM	25 nmole DNA oligo IDT	2.87	3.33	0.00116028	0.5	0.000580139
Primer 6 BL	10 uM	25 nmole DNA oligo IDT	3.21	3.17	0.000987539	0.5	0.000493769
						Sub total	0.521871
Cost of reagents in T.cruzi LAMP-PCR using CRISPR-Cas12a system
Reagent	Concentration	Catalog number	Volume (mL)	Price	Price per uL	uL per reaction	Price per reaction
Nuclease-Free Water	NA	10977015	500	28.83	5.766e-05	3.38	0.000194891
Deoxynucleotide (dNTP) Solution Mix	10mM	N0447L	4	204.82	0.051205	0.5	0.0256025
Magnesium Sulfate (MgSO4) Solution	100mM	B1003S	6	19.44	0.00324	0.8	0.002592
Betaine	5M	B0300-5VL	7.5	99.4	0.0132533	5	0.0662667
Isothermal amplification buffer-20mM Tris-HCl (pH 8.8)	20mM	B0537S	6	23.92	0.00398667	2.52	0.0100464
Bst 2.0 DNA Polymerase - 8000 units	10X	NEWENGLANDBIOLABS-M0537L	1	232	0.232	1	0.232
Primer 1 FIP (F1c-F2)	10 uM	25 nmole DNA oligo IDT	2.82	7.17	0.00254255	4	0.0101702
Primer 2 BIP (B1c-B2)	10 uM	25 nmole DNA oligo IDT	2.99	7.5	0.00250836	4	0.0100334
Primer 3 F3	10 uM	25 nmole DNA oligo IDT	2.59	4	0.0015444	0.5	0.000772201
Primer 4 B3	10 uM	25 nmole DNA oligo IDT	3.68	3.67	0.000997283	0.5	0.000498641
Primer 5 FL	10 uM	25 nmole DNA oligo IDT	2.87	3.33	0.00116028	0.5	0.000580139
Primer 6 BL	10 uM	25 nmole DNA oligo IDT	3.21	3.17	0.000987539	0.5	0.000493769
Nuclease-Free Water	NA	10977015	500	28.83	5.766e-05	7.6	0.000438216
RNAase Inhibitor	2,000 units	FIC-N8080119	0.5	91.52	0.18304	0.4	0.073216
NEBuffer™ r2.1	10X	B6002S	5	20.18	0.004036	4	0.016144
gRNA Alt-R™ L.b. Cas12a crRNA, 10 nmol	10 nM	10 nmol	2	121.8	0.0609	2.5	0.15225
1 µM Alt-R™ L.b. Cas12a (Cpf1) Ultra	67 µM	430891851	0.67	235.2	0.351045	2.5	0.877612
ss DNA probe /56-FAM/TTATTATT/3IABkFQ/	10 µM	250 nmole DNA Oligo IDT	3.92	249.04	0.0635306	3	0.190592
Mineral oil	NA	M8662-5VL	7.5	109	0.0145333	35	0.508667
						Sub total	2.17817
Cost of reagents for T.cruzi TaqMan qPCR
Reagent	Concentration	Catalog number	Volume (mL)	Price	Price per uL	uL per reaction	Price per reaction
Nuclease-Free Water	NA	10977015	500	28.83	5.766e-05	1.4	8.0724e-05
Primer Cruzi 1 (ASTCGGCTGATCGTTTTCGA)	10 uM	IDT 25 nmole DNA Oligo	3	3.41	0.00113667	1	0.00113667
Primer Cruzi 2 (AATTCCTCCAAGCAGCGGATA)	10 uM	IDT 25 nmole DNA Oligo	2.76	3.58	0.0012971	1	0.0012971
Probe Cruzi 3 (6FAM - CACACACTGGACACCAA - 3'MGB) 1xTE/100pmol	100pmol/uL	ThermoFisher 4316034	0.06	368	6.13333	0.6	3.68
Primer IAC 1 (ACCGTCATGGAACAGCACGTA)	10 uM	IDT 25 nmole DNA Oligo	2.68	3.58	0.00133582	0.3	0.000400746
Pimer IAC 2 (CTCCCGCAACAAACCCTATAAAT)	10 uM	IDT 25 nmole DNA Oligo	2.91	3.92	0.00134708	0.3	0.000404124
Probe IAC 3 (5'VIC -AGCATCTGTTCTTGAAGGT - NFQ-MGB3') 1xTE/100pmol	100pmol/uL	ThermoFisher 4316034	0.06	368	6.13333	0.4	2.45333
FastStart Universal Probe Master (Rox)	NA	4913949001	0.2	212.7	1.0635	10	10.635
						Sub total	16.7717

### Sheet: Disposale materials
Cost of disposable materials in T.cruzi LAMP-PCR using SYBRgreen
Disposable material	Reference	Price per package	Amount	Price per individual item	items for 50 reactions	Price fro 50 reactions
10 uL tips	239364	26.6	960	0.0277083	51	1.41312
200 uL tips	239363	24.36	960	0.025375	12	0.3045
1000 uL tips	100504	20.4	960	0.02125	1	0.02125
1.5 mL tubes	100466	13.34	500	0.02668	1	0.02668
PCR strips	239365	73.64	120	0.613667	6	3.682
						5.44756
					Price per reaction	0.108951
Cost of disposable materials in T.cruzi LAMP-PCR using CRISPR-Cas12a system
Disposable material	Reference	Price per package	Amount	Price per individual item	items for 50 reactions	Price fro 50 reactions
10 uL tips	239364	26.6	960	0.0277083	51	1.41312
200 uL tips	239363	24.36	960	0.025375	17	0.431375
1000 uL tips	100504	20.4	960	0.02125	2	0.0425
1.5 mL tubes	100466	13.34	500	0.02668	1	0.02668
PCR strips	239365	73.64	120	0.613667	6	3.682
						5.59568
					Price per reaction	0.111914
Cost of disposable material for T.cruzi TaqMan qPCR
Disposable material	Reference	Price per package	Amount	Price per individual item	items for 50 reactions	Price fro 50 reactions
10 uL tips	239364	26.6	960	0.0277083	51	1.41312
200 uL tips	239363	24.36	960	0.025375	12	0.3045
1000 uL tips	100504	20.4	960	0.02125	1	0.02125
1.5 mL tubes	100466	13.34	500	0.02668	1	0.02668
PCR strips	239365	73.64	120	0.613667	6	3.682
						5.44756
					Price per reaction	0.108951

### Sheet: Personal time
Cost for personal in T.cruzi LAMP-PCR using SYBR Green
Activity	Reactions	Minutes
Master mix preparation	50 reaction	40
DNA loading	50 reaction	45
LAMP-PCR run		70
Imaging and data report		15
Total minutes		170
Technitian salary $20/hour		56.6667
Technitian cost per reaction		1.13333
Cost for personal in T.cruzi LAMP-PCR using CRISPR-Cas12a system
Activity	Reactions	Minutes
Master mix preparation	50 reaction	60
DNA loading	50 reaction	45
LAMP-PCR run		70
Imaging and data report		15
Total minutes		190
Technitian salary $20/hour		63.3333
Technitian cost per reaction		1.26667
Cost for personal in T.cruzi TaqMan qPCR
Activity	Reactions	Minutes
Master mix preparation	50 reaction	30
DNA loading	50 reaction	45
PCR run	NA	90
Visualization/ analysis	NA	30
Total minutes		195
Technitian salary $20/hour		65
Technitian cost per reaction		1.3

### Sheet: Permanent materials
Total price per T. cruzi LAMP-PCR reaction
Equipment	Reference	Price per unit	Units	Total price	Useful life (In years)	Salvage Value	Reactions per year	Annual depreciation	Depreciation per reaction
BenchMixer™ Vortexer	BMSBV1000	291	2	582	10	58.2	10000	52.38	0.005238
Corning® LSE™ digital dry bath heater	CLS6885DB	616	1	616	7	61.6	10000	79.2	0.00792
Corning® LSE™ Single Block 48 x 0.2ml	480116	158	1	158	7	15.8	10000	28.44	0.002844
Mini-Centrifuge with 2 rotors	Z742583	366	2	732	5	73.2	10000	65.88	0.01
Quick Chill™ cooler 1.5 mL	Z359068	276	2	552	10	55.2	10000	49.68	0.01
Cooler racks 0.2 mL tubes	HS120727-2EA	85.1	1	85.1	10	8.51	10000	7.659	0.0007659
									0.0315299
Cost for permanent equipment in T.cruzi TaqMan qPCR
Equipment	Reference	Price per unit	Units	Total price	Useful life (In years)	Salvage Value	Reactions per year	Annual depreciation	Depreciation per reaction
BenchMixer™ Vortexer	BMSBV1000	291	2	582	10	58.2	10000	52.38	0.005238
StepOnePlus™ Real-Time PCR System	4376600	20000	1	20000	7	2000	10000	2571.43	0.257143
Mini-Centrifuge with 2 rotors	Z742583	366	2	732	5	73.2	10000	131.76	0.013176
Quick Chill™ cooler 1.5 mL	Z359068	276	2	552	10	55.2	10000	49.68	0.01
Cooler racks 0.2 mL tubes	HS120727-2EA	85.1	1	85.1	10	8.51	10000	7.659	0.01
									0.295557

### Sheet: Total cost
Total price per T. cruzi LAMP-PCR reaction using SYBR-Green
	Item	price per reaction ($)
	Reagents	0.521871
	Disposable materials	0.108951
	Personal	1.13333
	Permanent material	0.0315299
	Total	1.27381
Total price per T. cruzi LAMP-PCR reaction using CRISPR-Cas12a system
	Item	price per reaction ($)
	Reagents	2.17817
	Disposable materials	0.111914
	Personal	1.26667
	Permanent material	0.0315299
	Total	1.41011
Total price per T. cruzi TaqMan qPCR reaction
	Item	price per reaction ($)
	Reagents	0
	Disposable materials	0
	Personal	0
	Permanent material	0
	Total	0
	* Cost of permanent materials are not included

### Sheet: Comparison
	Method	Cost per reaction ($)	% of TaqMan qPCR cost	TaqMan qPCR times more expensive
	LAMP-PCR reaction using SYBR-Green	1.27	6.9857	14.315
	LAMP-PCR reaction using CRISPR-Cas12a system	1.41	7.75578	12.8936
	TaqMan qPCR	18.18	NA	NA
