## Supplementary File 9 for "A specific, stable, and accessible LAMP assay targeting the HSP70 gene of *Trypanosoma cruzi*"

### Sheet: Incubation time
Item	Set	Time	DNA	Area	Mean	Min	Max
1	1	30	Human DNA	1251	31.026	21	41
2	2	30	Human DNA	1251	32.376	21	42
3	3	30	Human DNA	1251	32.038	24	43
4	4	30	Human DNA	1251	28.511	21	40
5	5	30	T.cruzi DNA	1251	21.831	14	30
6	6	30	T.cruzi DNA	1251	22.635	12	31
7	7	30	T.cruzi DNA	1251	23.568	15	32
8	8	30	T.cruzi DNA	1251	24.666	16	35
9	1	40	Human DNA	1251	26.051	16	35
10	2	40	Human DNA	1251	25.575	11	34
11	3	40	Human DNA	1251	27.468	16	39
12	4	40	Human DNA	1251	25.48	17	35
13	5	40	T.cruzi DNA	1251	18.899	12	26
14	6	40	T.cruzi DNA	1251	51.398	26	73
15	7	40	T.cruzi DNA	1251	19.719	7	30
16	8	40	T.cruzi DNA	1251	22.434	8	33
17	1	50	Human DNA	1251	32.783	21	43
18	2	50	Human DNA	1251	33.811	19	43
19	3	50	Human DNA	1251	33.66	18	43
20	4	50	Human DNA	1251	34.35	19	45
21	5	50	T.cruzi DNA	1251	124.843	73	166
22	6	50	T.cruzi DNA	1251	29.395	18	41
23	7	50	T.cruzi DNA	1251	26.906	14	40
24	8	50	T.cruzi DNA	1251	25.786	11	38
25	1	60	Human DNA	1251	33.942	19	43
26	2	60	Human DNA	1251	33.319	26	44
27	3	60	Human DNA	1251	30.3	13	39
28	4	60	Human DNA	1251	32.858	25	42
29	5	60	T.cruzi DNA	1251	201.098	52	255
30	6	60	T.cruzi DNA	1251	196.799	120	255
31	7	60	T.cruzi DNA	1251	216.357	137	255
32	8	60	T.cruzi DNA	1251	210.32	127	255
33	1	80	Human DNA	1251	27.133	17	34
34	2	80	Human DNA	1251	28.642	8	36
35	3	80	Human DNA	1251	29.816	11	37
36	4	80	Human DNA	1251	30.857	22	39
37	5	80	T.cruzi DNA	1251	213.565	138	255
38	6	80	T.cruzi DNA	1251	242.39	174	255
39	7	80	T.cruzi DNA	1251	228.657	89	255
40	8	80	T.cruzi DNA	1251	224.931	67	255
41	1	120	Human DNA	1251	25.122	13	35
42	2	120	Human DNA	1251	27.202	17	39
43	3	120	Human DNA	1251	27.022	8	41
44	4	120	Human DNA	1251	28.229	13	42
45	5	120	T.cruzi DNA	1251	240.205	158	255
46	6	120	T.cruzi DNA	1251	243.303	113	255
47	7	120	T.cruzi DNA	1251	251.573	195	255
48	8	120	T.cruzi DNA	1251	251.567	137	255

### Sheet: Storing
Tube	Area	Month	Sample	DNA	DNAng_ul	Mean	Min	Max	Replicate
1	807	M0	MM0 Control	Control	0	38.838	6	53	1
2	807	M0	MM0 Plus DNA	Plus DNA	0.5	254.914	234	255	1
3	807	M0	MM0 Plus DNA	Plus DNA	0.5	254.995	254	255	2
4	807	M0	MM0 Plus DNA	Plus DNA	0.5	254.998	254	255	3
5	807	M1	MM1 Control	Control	0	46.349	13	64	1
6	807	M1	MM1 Plus DNA	Plus DNA	0.5	254.649	201	255	1
7	807	M1	MM1 Plus DNA	Plus DNA	0.5	253.1	125	255	2
8	807	M1	MM1 Plus DNA	Plus DNA	0.5	254.995	254	255	3
9	807	M2	MM2 Control	Control	0	84.333	23	112	1
10	807	M2	MM2 Plus DNA	Plus DNA	0.5	253.767	137	255	1
11	807	M2	MM2 Plus DNA	Plus DNA	0.5	252.379	102	255	2
12	807	M2	MM2 Plus DNA	Plus DNA	0.5	250.485	55	255	3
13	807	M4	MM4 Control	Control	0	65.823	35	79	1
14	807	M4	MM4 Plus DNA	Plus DNA	0.5	254.995	254	255	1
15	807	M4	MM4 Plus DNA	Plus DNA	0.5	254.999	254	255	2
16	807	M4	MM4 Plus DNA	Plus DNA	0.5	254.532	184	255	3
17	807	M6	MM6 Control	Control	0	73.701	24	97	1
18	807	M6	MM6 Plus DNA	Plus DNA	0.5	254.991	254	255	1
19	807	M6	MM6 Plus DNA	Plus DNA	0.5	254.809	218	255	2
20	807	M6	MM6 Plus DNA	Plus DNA	0.5	254.999	254	255	3
21	807	M8	MM8 Control	Control	0	72.19	19	93	1
22	807	M8	MM8 Plus DNA	Plus DNA	0.5	254.996	254	255	1
23	807	M8	MM8 Plus DNA	Plus DNA	0.5	254.998	254	255	2
24	807	M8	MM8 Plus DNA	Plus DNA	0.5	254.999	254	255	3
