## Supplementary File 10 for "A specific, stable, and accessible LAMP assay targeting the HSP70 gene of *Trypanosoma cruzi*"

### Sheet: Sheet1
Batch	Tube_random label	Type_of_sample	Time_for_sample_collection	Type_of_patien	Sample_ID	Ct _Tc	Parasitic_load	Ct _IAC	qPCR	LAMP
1	1	Umbilical cord blood	Upon birth	Infant	10				NEGATIVE	NEGATIVE
1	29	Peripheral blood	Upon birth	Infant	11				NEGATIVE	NEGATIVE
1	16	Peripheral blood	Upon birth	Infant	12				NEGATIVE	NEGATIVE
1	9	Peripheral blood	Upon birth	Infant	13				NEGATIVE	NEGATIVE
1	2	Peripheral blood	Upon birth	Infant	14				NEGATIVE	NEGATIVE
1	36	Peripheral blood	Upon birth	Infant	15				NEGATIVE	NEGATIVE
1	39	Umbilical cord blood	Upon birth	Infant	15				NEGATIVE	NEGATIVE
1	22	Umbilical cord blood	Upon birth	Infant	16				NEGATIVE	NEGATIVE
1	15	Peripheral blood	Upon birth	Infant	17				NEGATIVE	NEGATIVE
1	54	Umbilical cord blood	Upon birth	Infant	18				NEGATIVE	NEGATIVE
1	7	Peripheral blood	Upon birth	Infant	19	32.11	17.1	26.77	POSITIVE	NEGATIVE
1	10	Peripheral blood	Upon birth	Infant	20				NEGATIVE	NEGATIVE
1	4	Peripheral blood	Upon birth	Infant	21				NEGATIVE	NEGATIVE
1	37	Peripheral blood	Upon birth	Infant	22				NEGATIVE	NEGATIVE
1	38	Peripheral blood	Upon birth	Infant	23				NEGATIVE	NEGATIVE
1	24	Peripheral blood	Upon birth	Infant	24				NEGATIVE	NEGATIVE
1	50	Peripheral blood	Upon birth	Infant	25				NEGATIVE	NEGATIVE
1	40	Umbilical cord blood	Upon birth	Infant	26				NEGATIVE	NEGATIVE
1	17	Umbilical cord blood	Upon birth	Infant	27				NEGATIVE	NEGATIVE
1	32	Peripheral blood	Upon birth	Infant	27				NEGATIVE	NEGATIVE
1	5	Umbilical cord blood	Upon birth	Infant	28				NEGATIVE	NEGATIVE
1	11	Umbilical cord blood	Upon birth	Infant	29				NEGATIVE	NEGATIVE
1	18	Umbilical cord blood	Upon birth	Infant	30				NEGATIVE	NEGATIVE
1	31	Peripheral blood	Upon birth	Infant	31				NEGATIVE	NEGATIVE
1	49	Umbilical cord blood	Upon birth	Infant	31				NEGATIVE	NEGATIVE
1	48	Peripheral blood	Upon birth	Infant	32	23.02	206000	28.27	POSITIVE	POSITIVE
1	25	Peripheral blood	Upon birth	Infant	33				NEGATIVE	NEGATIVE
1	23	Umbilical cord blood	Upon birth	Infant	34	21.74	145000	25.67	POSITIVE	POSITIVE
1	51	Umbilical cord blood	Upon birth	Infant	35				NEGATIVE	NEGATIVE
1	53	Umbilical cord blood	Upon birth	Infant	42				NEGATIVE	NEGATIVE
1	12	Peripheral blood	Upon birth	Infant	43				NEGATIVE	NEGATIVE
1	52	Peripheral blood	Upon birth	Infant	44				NEGATIVE	NEGATIVE
1	55	Peripheral blood	Upon birth	Infant	45				NEGATIVE	NEGATIVE
1	33	Peripheral blood	Upon birth	Infant	47				NEGATIVE	NEGATIVE
1	26	Peripheral blood	Upon birth	Infant	48				NEGATIVE	NEGATIVE
1	43	Peripheral blood	Upon birth	Infant	49				NEGATIVE	NEGATIVE
1	41	Peripheral blood	Upon birth	Infant	50				NEGATIVE	NEGATIVE
1	45	Umbilical cord blood	Upon birth	Infant	51				NEGATIVE	NEGATIVE
1	6	Peripheral blood	Upon birth	Infant	52				NEGATIVE	NEGATIVE
1	34	Peripheral blood	Upon birth	Infant	53				NEGATIVE	NEGATIVE
1	44	Peripheral blood	Upon birth	Infant	54				NEGATIVE	NEGATIVE
1	13	Umbilical cord blood	Upon birth	Infant	55				NEGATIVE	NEGATIVE
1	30	Peripheral blood	Upon birth	Infant	57	26.58	1260	28.99	POSITIVE	POSITIVE
1	28	Umbilical cord blood	Upon birth	Infant	59				NEGATIVE	NEGATIVE
1	56	Umbilical cord blood	Upon birth	Infant	60				NEGATIVE	NEGATIVE
1	42	Peripheral blood	Upon birth	Infant	62				NEGATIVE	NEGATIVE
1	21	Peripheral blood	After 1 month of birth	Infant	63				NEGATIVE	NEGATIVE
1	14	Peripheral blood	Upon birth	Infant	68				NEGATIVE	NEGATIVE
1	8	Umbilical cord blood	Upon birth	Infant	93				NEGATIVE	NEGATIVE
1	35	Umbilical cord blood	Upon birth	Infant	94				NEGATIVE	NEGATIVE
1	47	Peripheral blood	Upon birth	Infant	95				NEGATIVE	NEGATIVE
1	46	Peripheral blood	Upon birth	Infant	96				NEGATIVE	NEGATIVE
1	3	Umbilical cord blood	Upon birth	Infant	97				NEGATIVE	NEGATIVE
1	19	Umbilical cord blood	Upon birth	Infant	98				NEGATIVE	NEGATIVE
1	20	Umbilical cord blood	Upon birth	Infant	99				NEGATIVE	NEGATIVE
1	27	Umbilical cord blood	Upon birth	Infant	100				NEGATIVE	NEGATIVE
2	71	Peripheral blood	Upon birth	Infant	8				NEGATIVE	NEGATIVE
2	57	Peripheral blood	Upon birth	Infant	56				NEGATIVE	NEGATIVE
2	58	Peripheral blood	After 1 month of birth	Infant	59				NEGATIVE	NEGATIVE
2	61	Peripheral blood	Upon birth	Infant	61				NEGATIVE	NEGATIVE
2	59	Peripheral blood	Upon birth	Infant	64				NEGATIVE	NEGATIVE
2	64	Peripheral blood	Upon birth	Infant	65				NEGATIVE	NEGATIVE
2	75	Peripheral blood	Upon birth	Infant	66				NEGATIVE	NEGATIVE
2	88	Peripheral blood	Upon birth	Infant	67				NEGATIVE	NEGATIVE
2	72	Peripheral blood	Upon birth	Infant	69				NEGATIVE	NEGATIVE
2	69	Peripheral blood	Upon birth	Infant	70				NEGATIVE	NEGATIVE
2	81	Peripheral blood	Upon birth	Infant	71				NEGATIVE	NEGATIVE
2	82	Peripheral blood	Upon birth	Infant	72				NEGATIVE	NEGATIVE
2	70	Peripheral blood	Upon birth	Infant	73				NEGATIVE	NEGATIVE
2	73	Peripheral blood	Upon birth	Infant	74				NEGATIVE	NEGATIVE
2	80	Peripheral blood	Upon birth	Infant	75				NEGATIVE	NEGATIVE
2	84	Peripheral blood	Upon birth	Infant	76	30.42	103.025	31.27	POSITIVE	NEGATIVE
2	66	Peripheral blood	Upon birth	Infant	77				NEGATIVE	NEGATIVE
2	86	Peripheral blood	Upon birth	Infant	78				NEGATIVE	NEGATIVE
2	68	Peripheral blood	Upon birth	Infant	79	20.51	845000	26.26	POSITIVE	POSITIVE
2	83	Peripheral blood	Upon birth	Infant	80				NEGATIVE	NEGATIVE
2	60	Peripheral blood	Upon birth	Infant	81	17.71	562000	23.48	POSITIVE	POSITIVE
2	65	Peripheral blood	Upon birth	Infant	82				NEGATIVE	NEGATIVE
2	78	Peripheral blood	Upon birth	Infant	83	22.74	18700	33.25	POSITIVE	POSITIVE
2	74	Peripheral blood	Upon birth	Infant	84				NEGATIVE	NEGATIVE
2	85	Peripheral blood	Upon birth	Infant	85				NEGATIVE	NEGATIVE
2	63	Peripheral blood	Upon birth	Infant	86				NEGATIVE	NEGATIVE
2	79	Peripheral blood	Upon birth	Infant	87				NEGATIVE	NEGATIVE
2	77	Peripheral blood	Upon birth	Infant	88				NEGATIVE	NEGATIVE
2	76	Peripheral blood	Upon birth	Infant	89				NEGATIVE	NEGATIVE
2	67	Peripheral blood	Upon birth	Infant	90				NEGATIVE	NEGATIVE
2	87	Peripheral blood	Upon birth	Infant	91				NEGATIVE	NEGATIVE
2	62	Peripheral blood	Upon birth	Infant	92				NEGATIVE	NEGATIVE
3	97	Peripheral blood	Upon birth	Infant	5				NEGATIVE	NEGATIVE
3	99	Peripheral blood	Upon birth	Infant	6				NEGATIVE	NEGATIVE
3	98	Peripheral blood	Upon birth	Infant	7				NEGATIVE	NEGATIVE
3	96	Umbilical cord blood	Upon birth	Infant	9				NEGATIVE	NEGATIVE
3	101	Peripheral blood	Upon birth	Infant	19	29.18	13.5285	25.23	POSITIVE	NEGATIVE
3	93	Peripheral blood	Upon birth	Infant	34	19.94	9009.57	22.74	POSITIVE	NEGATIVE
3	90	Umbilical cord blood	Upon birth	Infant	36	14.82	415671	20.67	POSITIVE	POSITIVE
3	92	Peripheral blood	Upon birth	Infant	37	21.26	4038.78	24.17	POSITIVE	POSITIVE
3	91	Peripheral blood	Upon birth	Infant	38	20.27	8234.27	24.1	POSITIVE	POSITIVE
3	100	Peripheral blood	Upon birth	Infant	39				NEGATIVE	NEGATIVE
3	95	Umbilical cord blood	Upon birth	Infant	40	13.6	1000000	16.49	POSITIVE	POSITIVE
3	94	Peripheral blood	Upon birth	Infant	41				NEGATIVE	NEGATIVE
3	102	Umbilical cord blood	Upon birth	Infant	45				NEGATIVE	NEGATIVE
3	89	Peripheral blood	Upon birth	Infant	76	24.16	486.968	26.32	POSITIVE	POSITIVE
4	103	Peripheral blood	Upon birth	Infant	1	17.5	35900	21.82	POSITIVE	POSITIVE
4	108	Peripheral blood	After 1 month of birth	Infant	1	15.5	253100	18	POSITIVE	POSITIVE
4	105	Umbilical cord blood	Upon birth	Infant	1	14.5	396100	20.96	POSITIVE	POSITIVE
4	104	Peripheral blood	Upon birth	Infant	2	21.87	1094	24.85	POSITIVE	POSITIVE
4	109	Peripheral blood	Upon birth	Infant	2	19.57	253100	22.8	POSITIVE	POSITIVE
4	106	Umbilical cord blood	Upon birth	Infant	3	28.76	13.45	22.14	POSITIVE	POSITIVE
4	107	Umbilical cord blood	Upon birth	Infant	4	27.02	50.74	21.24	POSITIVE	NEGATIVE
